# Polysubstance addiction and psychiatric, somatic comorbidities among 7,989 individuals with cocaine use disorder: a latent class analysis

**DOI:** 10.1101/2023.02.08.23285653

**Authors:** Brendan Stiltner, Robert H. Pietrzak, Daniel S. Tylee, Yaira Z. Nunez, Keyrun Adhikari, Henry R. Kranzler, Joel Gelernter, Renato Polimanti

## Abstract

**Aims:** We performed a latent class analysis (LCA) in a sample ascertained for addiction phenotypes to investigate cocaine use disorder (CoUD) subgroups related to polysubstance addiction (PSA) patterns and characterized their differences with respect to psychiatric and somatic comorbidities.

**Design:** Cross-sectional study

**Setting:** United States

**Participants:** Adult participants aged 18-76, 39% female, 47% African American, 36% European American with a lifetime DSM-5 diagnosis of CoUD (N=7,989) enrolled in the Yale-Penn cohort. The control group included 2,952 Yale-Penn participants who did not meet for alcohol, cannabis, cocaine, opioid, or tobacco use disorders.

**Measurements:** Psychiatric disorders and related traits were assessed via the Semi-structured Assessment for Drug Dependence and Alcoholism. These features included substance use disorders (SUD), family history of substance use, sociodemographic information, traumatic events, suicidal behaviors, psychopathology, and medical history. LCA was conducted using diagnoses and diagnostic criteria of alcohol, cannabis, opioid, and tobacco use disorders.

**Findings:** Our LCA identified three subgroups of PSA (i.e., low, 17%; intermediate, 38%; high, 45%) among 7,989 CoUD participants. While these subgroups varied by age, sex, and racial-ethnic distribution (p<0.001), there was no difference on education or income (p>0.05). After accounting for sex, age, and race-ethnicity, the CoUD subgroup with high PSA had higher odds of antisocial personality disorder (OR=21.96 vs. 6.39, difference-p=8.08×10^−6^), agoraphobia (OR=4.58 vs. 2.05, difference-p=7.04×10^−4^), mixed bipolar episode (OR=10.36 vs. 2.61, difference-p=7.04×10^−4^), posttraumatic stress disorder (OR=11.54 vs. 5.86, difference-p=2.67×10^−4^), antidepressant medication use (OR=13.49 vs. 8.02, difference-p=1.42×10^−4^), and sexually transmitted diseases (OR=5.92 vs. 3.38, difference-p=1.81×10^−5^) than the low-PSA CoUD subgroup.

**Conclusions:** We found different patterns of PSA in association with psychiatric and somatic comorbidities among CoUD cases within the Yale-Penn cohort. These findings underscore the importance of modeling PSA severity and comorbidities when examining the clinical, molecular, and neuroimaging correlates of CoUD.
