## Supplemental for "Polysubstance addiction and psychiatric, somatic comorbidities among 7,989 individuals with cocaine use disorder: a latent class analysis"

### Sheet: ST 1
Supplemental Table 1. List of variables investigated and descriptions of how they were assessed and coded.
Variable	Description
Any alcohol/drugs	Assessed by asking "Were you ever aware of adults in your household drinking enough to get drunk, or using drugs or alcohol, by the time you were 13?" Binary variable where "yes" = 1 and "no" = 0.
Alcohol use	Assessed by asking "Were you aware of adults in your household, or your older siblings, drinking enough to get drunk by the time you were 13? Binary variable where "yes" = 1 and "no" = 0.
Cocaine use	Assessed by asking "Were you aware of adults in your household, or your older siblings, using cocaine by the time you were 13?" Binary variable where "yes" = 1 and "no" = 0.
Heroin use	Assessed by asking "Were you aware of adults in your household, or your older siblings, using heroin by the time you were 13?" Binary variable where "yes" = 1 and "no" = 0.
Other illegal drugs	Assessed by asking "Were you aware of the adults in your household, or your older siblings, using other illegal drugs by the time you were age 13?" Binary variable where "yes" = 1 and "no" = 0.
Prescription drug abuse	Assessed by asking "Were you aware of the adults in your household, or your older siblings, abusing prescription drugs by the time you were age 13?" Binary variable where "yes" = 1 and "no" = 0.
Cigarette smoking	Assessed by asking "Were any members of your household regular cigarette smokers by the time you were 13?" Binary variable where "yes" = 1 and "no" = 0.
Suicidal ideation	Assessed by asking "Have you ever thought about killing yourself?" Binary variable, where "yes" = 1 and "no" = 0.
Suicide plan	Assessed by asking "Did you have a plan? (Did you actually consider a way to take your life?)" if the participant responded yes to the suicidal ideation question. If they said no, question is skipped. Binary variable where "yes" = 1 and "no" = 0.
Suicide attempt	Assessed by asking "Have you ever tried to kill yourself?" Binary variable where "yes" = 1 and "no" = 0.
Any traumatic event (any age)	Assessed by asking "Have you ever experienced or witnessed something that is so horrible that it would be distressing or upsetting to almost anyone? or any situation where you feared there was a serious threat to your life or the life of another person?" Binary variable where "yes" = 1 and "no" = 0.
Witnessed violence (once)	Assessed by asking "Did you ever witness or experience a violent crime, like a shooting or a rape, by age 13?" Binary variable where "yes" = 1 and "no" = 0.
Witnessed violence (2+)	Assessed by asking "Did this happen more than once by age 13?" if particpant responded yes to the item "Witness violence (once)". If they did not, this item is skipped. Binary variable where "yes" = 1 and "no" = 0.
Victim of violence	Assessed by asking "Were you ever the victim?" if participant responded yes to the item "Witness violence (once)." Binary variable where "yes" = 1 and "no" = 0.
Abused sexually	Assessed by asking "By the time you were age 13… Were you ever sexually abused" Binary variable where "yes" = 1 and "no" = 0.
Abused physically	Assessed by asking "By the time you were age 13… Were you ever beaten by an adult so badly that you needed medical care, or had marks on you body that lasted for more than 30 days?" Binary variable where "yes" = 1 and "no" = 0.
ADHD	DSM-IV diagnosis of ADHD. Binary variable where "yes" = 1 and "no" = 0.
ASPD	DSM-IV diagnosis of ASPD. Binary variable where "yes" = 1 and "no" = 0.
Conduct disorder	DSM-IV diagnosis of conduct disorder. Binary variable where "yes" = 1 and "no" = 0.
Gambling disorder	DSM-IV diagnosis of gambling disorder. Binary variable where "yes" = 1 and "no" = 0.
Agoraphobia, no Panic disorder	DSM-IV diagnosis of agoraphobia without panic disorder. Binary variable where "yes" = 1 and "no" = 0.
Agoraphobia	DSM-IV diagnosis of agoraphobia. Binary variable where "yes" = 1 and "no" = 0.
Bipolar 1	DSM-IV diagnosis of bipolar 1. Binary variable where "yes" = 1 and "no" = 0.
MDE 1	DSM-IV diagnosis of one major depresssive episode. Binary variable where "yes" = 1 and "no" = 0.
MDE 2	DSM-IV diagnosis of a second major depressive episode. Binary variable where "yes" = 1 and "no" = 0.
MDD	DSM-IV diagnosis of major depressive disorder. Binary variable where "yes" = 1 and "no" = 0.
MDE	DSM-IV diagnosis of a major depressive episode. Binary variable where "yes" = 1 and "no" = 0.
Mixed episode	DSM-IV diagnosis of a mixed episode. Binary variable where "yes" = 1 and "no" = 0.
OCD	DSM-IV diagnosis of obssesive compulsive disorder. Binary variable where "yes" = 1 and "no" = 0.
Panic disorder	DSM-IV diagnosis of panic disorder. Binary variable where "yes" = 1 and "no" = 0.
PTSD	DSM-IV diagnosis of PTSD. Binary variable where "yes" = 1 and "no" = 0.
Social phobia	DSM-IV diagnosis of social phobia. Binary variable where "yes" = 1 and "no" = 0.
Social phobia generalized	DSM-IV diagnosis of social phobia generalized. Binary variable where "yes" = 1 and "no" = 0.
Highest education completed	Assessed by asking "What is the highest grade in school you completed?" Ordinal variable where ≤8th grade = 1, 9th grade = 2, 10th grade = 3, 11th grade = 4, 12th grade = 5, 1-3 years of college = 6, Bachelor's degree = 7, Graudate degree = 8.
High school diploma	Assessed by asking "Do you have a high school diploma?" Binary variable where "yes" = 1 and "no" = 0.
GED	Assessed by asking "Did you pass a high school equivalency test." Binary variable where "yes" = 1 and "no" = 0.
Currently in school	Assessed by asking "Are you currently in school, in a program leading to a degree?" Binary variable where "yes" = 1 and "no" = 0.
Employed past year	Assessed by asking "In the past twelve months, how many months have you been employed?" Binary variable where 1-12 months = 1 and 0 months = 0.
Employed currently	Assessed by asking "Are you employed now?" Binary variable where "yes" = 1 and "no" = 0.
Working full-time	Assessed by asking "Do you work full-time?" Binary variable where "yes" = 1 and "no" = 0.
Household income	Assessed by asking "What is your current household gross income?" Ordinal variable where 0-9,999$/year = 1, 10,000$-39,999$/year = 2, 40,000$-150,000$ or more/year = 3.
Rating of physical health	Assessed by asking "Would you say your health is excellent, very good, good, fair, or poor?" Ordinal variable where "Poor" = 1, "fair" = 2, "good" = 3, "very good" = 4, and "excellent" = 5.
High blood pressure	Assessed by asking "Has a doctor ever told you that you have (had)… High blood pressure?" Binary variable where "yes" = 1 and "no" = 0.
Migraine headaches	Assessed by asking "Has a doctor ever told you that you have (had)… Migraine headaches?" Binary variable where "yes" = 1 and "no" = 0.
Brain injury	Assessed by asking "Has a doctor ever told you that you have (had)… A brain injury or concussion?" Binary variable where "yes" = 1 and "no" = 0.
Unconscious > 5 minutes	Assessed by asking "Has a doctor ever told you that you have (had)… Been unconscious for longer than 5 min?" Binary variable where "yes" = 1 and "no" = 0.
Epilepsy	Assessed by asking "Has a doctor ever told you that you have (had)… Epilepsy or have had a seizure?" Binary variable where "yes" = 1 and "no" = 0.
Meningitis/Encephalitis	Assessed by asking "Has a doctor ever told you that you have (had)… Meningitis or encephalitis?" Binary variable where "yes" = 1 and "no" = 0.
Stroke	Assessed by asking "Has a doctor ever told you that you have (had)… A stroke?" Binary variable where "yes" = 1 and "no" = 0.
Heart disease	Assessed by asking "Has a doctor ever told you that you have (had)… Heart disease?" Binary variable where "yes" = 1 and "no" = 0.
Liver disease	Assessed by asking "Has a doctor ever told you that you have (had)… Liver disease?" Binary variable where "yes" = 1 and "no" = 0.
Thyroid	Assessed by asking "Has a doctor ever told you that you have (had)… Thyroid disease?" Binary variable where "yes" = 1 and "no" = 0.
Asthma	Assessed by asking "Has a doctor ever told you that you have (had)… Asthma" Binary variable where "yes" = 1 and "no" = 0.
Diabetes	Assessed by asking "Has a doctor ever told you that you have (had)… Diabetes" Binary variable where "yes" = 1 and "no" = 0.
Cancer	Assessed by asking "Has a doctor ever told you that you have (had)… Cancer" Binary variable where "yes" = 1 and "no" = 0.
HIV/AIDS	Assessed by asking "Has a doctor ever told you that you have (had)… HIV/AIDS" Binary variable where "yes" = 1 and "no" = 0.
STD	Assessed by asking "Has a doctor ever told you that you have (had)… A sexually transmitted disease" Binary variable where "yes" = 1 and "no" = 0.
Medicine for: nervousness	Assessed by asking "Have you ever taken any prescription medications for two weeks or longer to make you feel less nervous?" Binary variable where "yes" = 1 and "no" = 0.
Medicine for: sleep	Assessed by asking "Have you ever taken any prescription medications for two weeks or longer to help you sleep?" Binary variable where "yes" = 1 and "no" = 0.
Medicine for: depression	Assessed by asking "Have you ever taken any prescription medications for two weeks or longer to feel less depressed?" Binary variable where "yes" = 1 and "no" = 0.
Medicine for: headaches	Assessed by asking "Have you ever taken any prescription medications for two weeks or longer for headaches?" Binary variable where "yes" = 1 and "no" = 0.
Medicine for: energy	Assessed by asking "Have you ever taken any prescription medications for two weeks or longer to have more energy?" Binary variable where "yes" = 1 and "no" = 0.
Medicine containing steroids	Assessed by asking "Have you ever taken any prescription medications for two weeks or longer containing steroids?" Binary variable where "yes" = 1 and "no" = 0.
ADHD = Attention deficit/hyperactivity disorder, ASPD = Antisocial personality disorder, MDE 1 = One major depressive episode, MDE 2 = Second major depressive episode, MDD = Major depressive disorder, MDE = Major depressive episode, OCD = Obsessive compulsive disorder, PTSD = Posttraumatic stress disorder, GED = General education development, STD = Sexually transmitted disease

### Sheet: ST 2
Supplemental table 2. SUD distribtuion in African Americans and European Americans.
Subgroup	SUD	European Americans	African Americans
Full CoUD Sample, n (%)	AUD	2514 (87)	2999 (80)
	CaUD	1836 (63)	1966 (52)
	OUD	2041 (70)	1055 (28)
	TUD	2580 (89)	3162 (84)
Low-PSA Subgroup, n (%)	AUD	124 (34)	225 (29)
	CaUD	22 (6)	53 (7)
	OUD	220 (61)	193 (25)
	TUD	181 (50)	379 (49)
Intermediate- PSA Subgroup, n (%)	AUD	887 (85)	1276 (86)
	CaUD	301 (29)	415 (28)
	OUD	705 (68)	391 (26)
	TUD	886 (86)	1285 (86)
High-PSA Subtype, n (%)	AUD	1513 (100)	1498 (100)
	CaUD	1513 (100)	1498 (100)
	OUD	1116 (74)	471 (31)
	TUD	1513 (100)	1498 (100)
SUD = Substance use disorder, AUD = Alcohol use disorder, CaUD = Cannabis use disorder, OUD = Opioid use disorder, TUD = Tobacco use disorder

### Sheet: ST 3
Supplemental Table 3. Fit Statistics for Latent Class Models of SUD Criteria in the Low-PSA Subgroup. The best fits are highlighted in yellow.
SUD	# of classes	Log-likelihood	df	AIC	BIC	BLRT	Entropy
AUD	2	-4432.53	1344	8911.07	9031.14	0	0.97
	3	-4163.08	1332	8396.16	8578.88	0.02	0.95
	4	-4137.38	1320	8368.76	8614.11	0.08	0.92
	5	-4121.95	1308	8361.91	8669.91	0.12	0.93
CaUD	2	-2063.42	1344	4172.84	4292.91	0.26	0.98
	3	-2046.41	1332	4162.82	4345.53	0.16	0.98
	4	-2033.66	1320	4161.33	4406.68	0.06	0.98
OUD	2	-3607.58	1344	7261.16	7381.23	0	0.99
	3	-3265.57	1332	6601.14	6783.86	0	0.96
	4	-3226.73	1320	6547.47	6792.82	0.04	0.91
	5	-3195.09	1308	6508.18	6816.18	0.14	0.92
TUD	2	-5148.4	492	10406.8	10506	0	0.92
	3	-5062.57	482	10183.1	10334.5	0	0.87
	4	-5025.74	472	10129.5	10333.1	0.08	0.85
	5	-5013.09	462	10124.2	10380	0.26	0.81
SUD = Substance use disorder, df = Degrees of freedom, AIC = Akaike information criterion, BIC = Bayesian information criterion, BLRT = Bootstrap likelihood ratio test, AUD = Alcohol use disorder, CaUD = Cannabis use disorder, OUD = Opioid use disorder, TUD = Tobacco use disorder.

### Sheet: ST 4
Supplemental Table 4. Fit Statistics for Latent Class Models of SUD Criteria in the Intermediate-PSA Subgroup. The best fits are highlighted in yellow.
SUD	# of classes	Log-likelihood	df	AIC	BIC	BLRT	Entropy
AUD	2	-16602	2024	33250	33388.2	0	0.91
	3	-15959.7	2012	31989.3	32199.6	0	0.83
	4	-15796.1	2000	31686.1	31968.5	0	0.77
	5	-15736.5	1988	31591.1	31945.6	0	0.73
	6	-15702	1976	31546	31972.6	0.02	0.7
CaUD	2	-10428.9	2024	20903.7	21041.9	0	0.94
	3	-10182.4	2012	20434.8	20645.1	0	0.89
	4	-10118.7	2000	20331.4	20613.8	0	0.88
	5	-10088.9	1988	20295.8	20650.3	0	0.87
OUD	2	-8514.57	2024	17075.1	17213.3	0	0.99
	3	-7635.17	2012	15340.3	15550.6	0	0.97
	4	-7555.21	2000	15204.4	15486.8	0	0.93
	5	-7480.84	1988	15079.7	15434.2	0	0.94
	6	-7451.72	1976	15045.4	15472	0.06	0.89
TUD	2	-14690.8	492	29419.5	29533.7	0	0.84
	3	-14252.1	482	28562.2	28736.4	0	0.79
	4	-14144.1	472	28366.2	28600.5	0	0.77
	5	-14073.9	462	28245.8	28540.2	0.18	0.68
	6	-14058.4	452	28234.7	28589.2	0.24	0.7
SUD = Substance use disorder, df = Degrees of freedom, AIC = Akaike information criterion, BIC = Bayesian information criterion, BLRT = Bootstrap likelihood ratio test, AUD = Alcohol use disorder, CaUD = Cannabis use disorder, OUD = Opioid use disorder, TUD = Tobacco use disorder.

### Sheet: ST 5
Supplemental Table 5. Fit Statistics for Latent Class Models of SUD Criteria in the High-PSA Subgroup. The best fits are highlighted in yellow.
SUD	# of classes	Log-likelihood	df	AIC	BIC	BLRT	Entropy
AUD	2	-18912.6	2024	37871.3	38013.7	0	0.85
	3	-18570.7	2012	37211.3	37428.1	0	0.74
	4	-18483.1	2000	37060.2	37351.3	0	0.72
	5	-18421.2	1988	36960.3	37325.7	0	0.72
	6	-18390.5	1976	36923	37362.7	0	0.71
CaUD	2	-24867.9	2024	49781.7	49924.2	0	0.75
	3	-24618	2012	49306.1	49522.9	0	0.75
	4	-24476.6	2000	49047.2	49338.3	0	0.69
	5	-24402.8	1988	48923.5	49288.9	0	0.74
	6	-24347.4	1976	48836.8	49276.5	0	0.7
OUD	2	-10770.2	2024	21586.3	21728.8	0	0.99
	3	-9617.73	2012	19305.5	19522.2	0	0.96
	4	-9461.16	2000	19016.3	19307.4	0	0.91
	5	-9351.7	1988	18821.4	19186.8	0	0.92
	6	-9312.35	1976	18766.7	19206.4	0	0.9
TUD	2	-16817.7	492	33673.4	33791.1	0	0.65
	3	-16695.8	482	33449.7	33629.2	0	0.6
	4	-16621.4	472	33320.8	33562.3	0	0.59
	5	-16584.1	462	33266.2	33569.7	0	0.6
	6	-16571.1	452	33260.2	33625.6	0	0.6
SUD = Substance use disorder, df = Degrees of freedom, AIC = Akaike information criterion, BIC = Bayesian information criterion, BLRT = Bootstrap likelihood ratio test, AUD = Alcohol use disorder, CaUD = Cannabis use disorder, OUD = Opioid use disorder, TUD = Tobacco use disorder.

### Sheet: ST 6
Supplemental Table 6. Cocaine use disorder criteria endorsed in the Full-CoUD sample and in the CoUD Subgroups.
Criterion, n (%)	Full-CoUD sample (n=7989)	Low-PSA Subgroup (n=1367)	Intermediate-PSA Subgroup (n=3006)	High-PSA Subgroup (n=3616)
Hazardous Use	4733 (59)	540 (40)	1664 (55)	2529 (70)
Social Problems	6824 (85)	1072 (78)	2521 (84)	3231 (89)
Neglected Roles	5285 (66)	769 (56)	1908 (63)	2608 (72)
Withdrawal	6073 (76)	887 (65)	2225 (74)	2961 (82)
Tolerance	5473 (69)	777 (57)	2012 (67)	2684 (74)
Larger Amounts Used	7060 (88)	1120 (82)	2618 (87)	3322 (92)
Attempts Quit	7425 (93)	1278 (93)	2783 (93)	3364 (93)
Time Spent	6626 (83)	1060 (78)	2445 (81)	3121 (86)
Physical Problems	7114 (89)	1128 (83)	2653 (88)	3333 (92)
Activities given up	6161 (77)	940 (69)	2260 (75)	2961 (82)
Craving	5800 (73)	835 (61)	2135 (71)	2830 (78)

### Sheet: ST 7
Supplemental Table 7. Number of Cocaine use disorder criteria endorsed in the Full-CoUD sample and in the CoUD Subgroups.
Count, n (%)	Full CoUD sample (n=7989)	Low-PSA Subgroup (n=1367)	Intermediate-PSA Subgroup (n=3006)	High-PSA Subgroup (n=3616)
1	0 (0)	0 (0)	0 (0)	0 (0)
2	213 (3)	73 (5)	82 (3)	58 (2)
3	267 (3)	78 (6)	112 (4)	77 (2)
4	335 (4)	96 (7)	149 (5)	90 (2)
5	378 (5)	94 (7)	168 (6)	116 (3)
6	444 (6)	121 (9)	166 (6)	157 (4)
7	589 (7)	114 (8)	243 (8)	232 (6)
8	741 (9)	145 (11)	294 (10)	302 (8)
9	1071 (13)	186 (14)	418 (14)	467 (13)
10	1698 (21)	246 (18)	637 (21)	815 (23)
11	2253 (28)	214 (16)	737 (25)	1302 (36)

### Sheet: ST 8
Supplemental Table 8. Association analysis testing CoUD Subgroups with respect to the control group.
Category	Trait	Low-PSA Subgroup			Intermediate-PSA Subgroup			High-PSA Subgroup			Low- vs. High-PSA Subgroup p-value	Low- vs. Intermediate-PSA Subgroup p-value	Intermediate- vs. High-PSA Subgroup p-value
		OR	95% CI	p-value	OR	95% CI	p-value	OR	95% CI	p-value
Family history of substance use	Any alcohol/drugs	2.18	1.87-2.53	<2×10-16	3.76	3.33-4.23	<2×10-16	4.66	4.13-5.25	<2×10-16	1.1×10-14	2.65×10-8	0.012892
	Alcohol use	1.66	1.20-2.30	0.00245	2.03	1.59-2.60	1.83×10-8	3.1	2.39-4.02	<2×10-16	0.003309	0.33104	0.02076
	Cocaine use	1.75	1.19-2.59	0.00464	2.22	1.65-2.98	1.4×10-7	2.64	1.99-3.50	1.95×10-11	0.09723	0.3483	0.407761
	Heroin use	4.46	2.60-7.65	5.56×10-8	3.91	2.41-6.34	3.07×10-8	4.57	2.84-7.37	4.18×10-10	0.945534	0.723495	0.652808
	Other illegal drugs	1.26	0.93-1.69	0.131296	1.78	1.43-2.23	3.84×10-7	2.71	2.19-3.36	<2×10-16	3.62×10-5	0.0639	0.007915
	Prescription drug abuse	2.28	1.30-3.99	0.00398	2.39	1.54-3.70	1.03×10-4	3.1	2.03-4.74	1.78×10-7	0.38877	0.895884	0.401575
	Cigarette smoking	2.38	2.02-2.79	<2×10-16	3.26	2.87-3.70	<2×10-16	3.58	3.16-4.05	<2×10-16	8.2×10-5	0.0025224	0.301193
Suicidal thoughts and behaviors	Suicidal ideation	3.27	2.78-3.84	<2×10-16	4.79	4.19-5.47	<2×10-16	6.1	5.33-6.98	<2×10-16	5.43×10-9	3.29×10-4	0.01258
	Suicide plan	2.13	1.58-2.87	6.03×10-7	2.5	1.95-3.20	6.61×10-13	2.58	2.01-3.30	1.02×10-13	0.33899	0.4238	0.86384
	Suicide attempt	8.71	6.37-11.91	<2×10-16	12.94	9.76-17.17	<2×10-16	14.38	10.80-19.14	<2×10-16	0.020671	0.06583	0.60927
Trauma	Any traumatic event (any age)	1.71	1.49-1.96	1.4×10-14	2.35	2.11-2.63	<2×10-16	3.55	3.16-3.98	<2×10-16	8.51×10-16	3.28×10-4	4.41×10-7
	Witnessed violence (once)	3.39	2.69-4.26	<2×10-16	3.74	3.09-4.53	<2×10-16	4.97	4.11-5.99	<2×10-16	0.011711	0.519673	0.0379282
	Witnessed violence (2+)	1.74	1.13-2.65	0.011	1.29	0.90-1.86	0.1625	1.77	1.24-2.51	0.0016	0.951772	0.302206	0.228
	Victim of violence	1.77	1.11-2.84	0.01752	1.67	1.10-2.54	0.0156	2.14	1.40-3.25	3.96×10-4	0.560268	0.858488	0.41718
	Abused sexually	3	2.40-3.74	<2×10-16	3.8	3.18-4.55	<2×10-16	4.61	3.84-5.54	<2×10-16	0.0032833	0.101085	0.141261
	Abused physically	3.09	2.23-4.27	1.19×10-11	4.79	3.68-6.25	<2×10-16	5.4	4.15-7.01	<2×10-16	0.0087979	0.0396641	0.533348
Psychopathology	ADHD	6.39	3.79-10.78	3.62×10-12	10.94	7.02-17.05	<2×10-16	13.83	8.95-21.35	<2×10-16	0.0261239	0.124616	0.459967
	ASPD	6.03	3.91-9.30	4.23×10-16	11.54	7.92-16.83	<2×10-16	21.96	15.22-31.69	<2×10-16	8.08×10-6	0.0266908	0.0165867
	Conduct disorder	4.57	2.37-8.82	5.73×10-6	6.59	3.67-11.83	2.58×10-10	8.51	4.80-15.10	2.36×10-13	0.16211	0.414512	0.540445
	Gambling disorder	7.75	4.80-12.53	<2×10-16	10.18	6.60-15.70	<2×10-16	16.69	10.90-25.55	<2×10-16	0.0191685	0.40959	0.11055
	Agoraphobia, no Panic disorder	3.08	1.75-5.43	1.03×10-4	4.97	3.11-7.95	2.09×10-11	6.62	4.17-10.49	9.17×10-16	0.0401795	0.201215	0.395741
	Agoraphobia	2.05	1.41-2.97	1.54×10-4	3.56	2.68-4.73	<2×10-16	4.58	3.46-6.05	<2×10-16	7.04×10-4	0.0206295	0.216636
	Bipolar 1	3.61	2.10-6.21	3.57×10-6	6.63	4.21-10.42	2.62×10-16	10.03	6.46-15.58	<2×10-16	0.0041539	0.092208	0.197871
	MDE 1	1.71	1.37-2.14	2.58×10-6	1.9	1.58-2.27	3.07×10-12	1.98	1.65-2.37	2.78×10-13	0.321434	0.474145	0.752454
	MDE 2	2.78	1.98-3.90	3.47×10-9	4.24	3.23-5.57	<2×10-16	4.85	3.70-6.37	<2×10-16	0.0120853	0.0566873	0.495405
	MDD	2.07	1.67-2.57	2.19×10-11	2.46	2.07-2.92	<2×10-16	2.55	2.14-3.04	<2×10-16	0.145707	0.223992	0.781864
	MDE	2.11	1.71-2.60	2.2×10-12	2.71	2.29-3.20	<2×10-16	3.1	2.62-3.67	<2×10-16	0.0048094	0.0669577	0.262106
	Mixed episode	2.61	1.40-4.84	0.00244	6.11	3.75-9.94	3.52×10-13	10.36	6.48-16.54	<2×10-16	4.97×10-4	0.0342579	0.125701
	OCD	3.19	1.82-5.60	4.99×10-5	4.26	2.71-6.72	3.9×10-10	6.45	4.15-10.04	<2×10-16	0.0534361	0.432486	0.199642
	Panic disorder	3.18	2.21-4.59	5.68×10-10	4.75	3.54-6.40	<2×10-16	5.11	3.81-6.86	<2×10-16	0.0476839	0.0941542	0.735306
	PTSD	5.86	4.46-7.71	<2×10-16	8.38	6.60-10.65	<2×10-16	11.54	9.07-14.68	<2×10-16	2.67×10-4	0.0539978	0.0650011
	Social phobia	1.63	1.10-2.42	0.01494	2.72	2.03-3.65	1.82×10-11	3.12	2.36-4.14	2.67×10-15	0.0087259	0.0408533	0.50913
	Social phobia generalized	1.8	1.13-2.86	0.013243	3.31	2.34-4.67	9.8×10-12	3.65	2.61-5.11	3.53×10-14	0.0153477	0.0391319	0.683452
SES	Highest education completed	0.09	0.05-0.17	3.85×10-13	0.06	0.03-0.11	<2×10-16	0.07	0.04-0.13	<2×10-16	0.546901	0.349965	0.732735
	High school diploma	0.18	0.14-0.23	<2×10-16	0.14	0.11-0.18	<2×10-16	0.14	0.11-0.17	<2×10-16	0.108515	0.146465	0.866843
	GED	0.62	0.41-0.94	0.024435	0.73	0.50-1.08	0.119	1	0.68-1.48	0.98373	0.097674	0.56351	0.264607
	Currently in school	0.4	0.31-0.51	1×10-13	0.3	0.25-0.36	<2×10-16	0.3	0.25-0.36	<2×10-16	0.0565732	0.0586076	0.95462
	Employed past year	0.24	0.20-0.28	<2×10-16	0.25	0.22-0.29	<2×10-16	0.28	0.24-0.32	<2×10-16	0.118814	0.498176	0.328123
	Employed currently	0.26	0.21-0.30	<2×10-16	0.26	0.23-0.30	<2×10-16	0.22	0.19-0.25	<2×10-16	0.198069	0.777405	0.0713361
	Working full-time	0.42	0.33-0.53	3.78×10-13	0.43	0.37-0.52	<2×10-16	0.46	0.39-0.55	<2×10-16	0.507036	0.798149	0.627916
	Household income	0.15	0.13-0.18	<2×10-16	0.15	0.13-0.17	<2×10-16	0.14	0.12-0.16	<2×10-16	0.449881	0.660221	0.726519
Medical history/physical health	Rating of physical health	0.08	0.05-0.15	<2×10-16	0.08	0.04-0.13	<2×10-16	0.06	0.04-0.11	<2×10-16	0.454505	0.785131	0.613302
	High blood pressure	1.52	1.29-1.81	1.27×10-6	1.87	1.63-2.15	<2×10-16	1.98	1.71-2.29	<2×10-16	0.0219868	0.0693234	0.579692
	Migraine headaches	1.66	1.36-2.01	3.33×10-7	1.81	1.55-2.12	1.21×10-13	2.03	1.73-2.37	<2×10-16	0.112493	0.481104	0.320791
	Brain injury	1.98	1.56-2.51	1.82×10-8	2.45	2.04-2.95	<2×10-16	2.7	2.25-3.24	<2×10-16	0.0405318	0.158732	0.468123
	Unconscious > 5 minutes	3.31	2.58-4.26	<2×10-16	4.22	3.41-5.22	<2×10-16	4.91	3.97-6.07	<2×10-16	0.018912	0.149847	0.319084
	Epilepsy	3.32	2.37-4.67	4.11×10-12	3.59	2.68-4.81	<2×10-16	3.68	2.75-4.93	<2×10-16	0.654336	0.735395	0.904704
	Meningitis/Encephalitis	2.57	1.36-4.85	0.00369	3.1	1.82-5.30	3.3×10-5	2.32	1.32-4.09	0.00363	0.815882	0.654856	0.46451
	Stroke	3.66	2.02-6.64	1.99×10-5	3.47	2.05-5.87	3.56×10-6	3.71	2.09-6.57	6.98×10-6	0.974178	0.894893	0.965316
	Heart disease	3.22	2.16-4.81	1.08×10-8	3.32	2.35-4.67	7.44×10-12	2.56	1.78-3.68	3.96×10-7	0.405503	0.914938	0.310742
	Liver disease	32.2	20.44-50.75	<2×10-16	41.4	27.70-61.87	2×10-16	42.58	28.25-64.20	2×10-16	0.371393	0.417318	0.923164
	Thyroid	0.89	0.64-1.24	0.509	0.91	0.70-1.18	0.4608	0.84	0.63-1.12	0.2387	0.779716	0.953736	0.706101
	Asthma	1.81	1.51-2.16	6.53×10-11	2.18	1.88-2.52	2×10-16	2.23	1.93-2.59	<2×10-16	0.0736319	0.110567	0.824532
	Diabetes	1.07	0.81-1.40	0.6424	1.45	1.16-1.81	0.00104	1.39	1.11-1.76	0.00483	0.144635	0.0899794	0.816087
	Cancer	1.39	0.93-2.07	0.109	1.51	1.10-2.07	0.01005	1.66	1.18-2.33	0.0038	0.509355	0.741876	0.698974
	HIV/AIDS	85.52	26.62-274.76	7.95×10-14	91.29	28.86-288.73	1.54×10-14	82.35	25.64-264.47	1.26×10-13	0.964173	0.937864	0.90196
	STD	3.38	2.78-4.09	<2×10-16	4.23	3.59-4.99	<2×10-16	5.92	4.99-7.01	<2×10-16	1.81×10-5	0.0799249	0.00546912
	Medicine for: nervousness	6.69	5.39-8.29	<2×10-16	9.32	7.79-11.16	<2×10-16	9.79	8.16-11.74	<2×10-16	0.0080447	0.0200605	0.710086
	Medicine for: sleep	10.17	8.10-12.78	<2×10-16	14.89	12.18-18.21	<2×10-16	16.21	13.25-19.83	<2×10-16	0.0027191	0.0140596	0.55934
	Medicine for: depression	8.02	6.56-9.80	<2×10-16	12.5	10.51-14.87	<2×10-16	13.49	11.30-16.11	<2×10-16	1.42×10-4	0.00104876	0.546594
	Medicine for: headaches	2.43	1.84-3.21	3.16×10-10	3.16	2.51-3.97	<2×10-16	3.32	2.63-4.17	<2×10-16	0.0926373	0.15694	0.765718
	Medicine for: energy	3.06	1.77-5.28	6.16×10-5	3.51	2.19-5.65	2.09×10-7	4.67	2.91-7.52	2.01×10-10	0.250248	0.704632	0.405711
	Medicine containing steroids	1.53	1.23-1.91	1.47×10-4	1.93	1.62-2.31	4.23×10-13	1.92	1.60-2.30	2.37×10-12	0.127262	0.113566	0.961887
OR = Odds ratio, CI = Confidence interval, ADHD = Attention deficit/hyperactivity disorder, ASPD = Antisocial personality disorder, MDE 1 = One major depressive episode, MDE 2 = Second major depressive episode, MDD = Major depressive disorder, MDE = Major depressive episode, OCD = Obsessive compulsive disorder, PTSD = Posttraumatic stress disorder, GED = General education development, SES = Socio…
